# CNBP, REL, and BHLHE40 variants are associated with IL-12 and IL-10 responses and tuberculosis risk

**DOI:** 10.1101/2021.03.03.21252797

**Authors:** Javeed A. Shah, Alex J. Warr, Andrew D. Graustein, Aparajita Saha, Sarah J. Dunstan, Nguyen T.T. Thuong, Guy E. Thwaites, Maxine Caws, Phan V.K. Thai, Nguyen D. Bang, Tran T.H. Chau, Felicia K. Nguyen, Carlo A. Hernandez, Madison A. Jones, Christopher M. Sassetti, Katherine A. Fitzgerald, Munyaradzi Musvosvi, Anele Gela, Willem A. Hanekom, Mark Hatherill, Thomas J. Scriba, Thomas R. Hawn

**Affiliations:** University of Washington, Seattle, USA; VA Puget Sound Health Care System. Seattle, USA; University of Melbourne, Melbourne, Australia; Oxford University Clinical Research Unit, Ho Chi Minh City, Vietnam; Centre for Tropical Medicine and Global Health, Nuffield Department of Medicine, University of Oxford, Oxford, UK; Liverpool School of Tropical Medicine, UK; Pham Ngoc Thach Hospital, Ho Chi Minh City, Vietnam; University of Massachusetts, Worchester, MA; South African Tuberculosis Vaccine Initiative, Cape Town, South Africa

**Keywords:** CNBP, REL, BHLHE40, dendritic cells, genetics, *M. tuberculosis*

## Abstract

**Rationale:** The major human genes regulating *M. tuberculosis* (Mtb)-induced immune responses and tuberculosis (TB) susceptibility are poorly understood. Although IL-12 and IL-10 are critical for TB pathogenesis, the genetic factors that regulate their expression are unknown. CNBP, REL, and BHLHE40 are master regulators of IL-12 and IL-10 signaling.

**Objectives:** To determine whether common human genetic variation in CNBP, REL and BHLHE40 is associated with IL-12 and IL-10 expression, adaptive immune responses to mycobacteria, and susceptibility to TB.

**Methods and Main Measurements:** We characterized the association between common variants in CNBP, REL, and *BHLHE40* and innate immune responses in dendritic cells and monocyte-derived macrophages (MDM), BCG-specific T cell responses, and susceptibility to pediatric and adult TB.

**Results:** SNP BHLHE40 rs4496464 was associated with increased BHLHE40 expression in MDMs and increased IL-10 from both peripheral blood dendritic cells and MDMs after LPS and TB whole cell lysate stimulation. SNP BHLHE40 rs11130215, in linkage disequilibrium with rs4496464, was associated with increased BCG-specific IL2+CD4+ T cell responses and decreased risk for pediatric TB in South Africa. SNPs REL rs842634 and CNBP rs11709852 were associated with increased IL-12 production from dendritic cells, and SNP REL rs842618, in linkage disequilibrium with rs842634, was associated with increased risk for TB meningitis.

**Conclusions:** Genetic variation in CNBP, REL, and BHLHE40 is associated with IL-12 and IL-10 cytokine response and TB clinical outcomes. Common human genetic regulation of well-defined intermediate cellular traits provides insights into mechanisms of TB pathogenesis.
