## Supplementary material for "CNBP, REL, and BHLHE40 variants are associated with IL-12 and IL-10 responses and tuberculosis risk": Table E3

### Sheet: Table E3
Gene	SNP	A1	F_case	F_control	A2	CHISQ	Allelic P	OR
BHLHE40	rs138637663	T	0.111	0.1057	C	0.165	0.6846	1.056
BHLHE40	rs141832757	A	0.1449	0.1559	T	0.5413	0.4619	0.9172
BHLHE40	rs75451131	A	0.1449	0.1559	G	0.5413	0.4619	0.9172
BHLHE40	rs75051580	C	0.1449	0.1559	T	0.5413	0.4619	0.9172
BHLHE40	rs74703164	C	0.1449	0.1551	G	0.4699	0.493	0.9226
BHLHE40	rs145599343	C	0.1449	0.1555	T	0.4985	0.4802	0.9204
BHLHE40	rs143575498	G	0.1445	0.1555	A	0.5353	0.4644	0.9176
BHLHE40	rs10440149	T	0.1241	0.09566	G	5.183	0.02281	1.339
BHLHE40	rs6442925	T	0.1253	0.09797	C	4.692	0.03031	1.319
BHLHE40	rs7649486	T	0.1445	0.1547	C	0.4674	0.4942	0.9228
BHLHE40	rs4108194	G	0.1445	0.1558	A	0.5691	0.4506	0.9153
BHLHE40	rs1588794	C	0.2138	0.257	T	6.059	0.01383	0.7858
BHLHE40	rs6776591	T	0.1492	0.1582	A	0.3538	0.552	0.9334
BHLHE40	rs6764396	C	0.2788	0.256	G	1.549	0.2133	1.124
BHLHE40	rs867893	T	0.1642	0.1604	G	0.06161	0.804	1.028
BHLHE40	rs2249436	T	0.1722	0.1496	C	2.254	0.1333	1.182
BHLHE40	rs1110261	A	0.145	0.1444	G	0.001727	0.9668	1.005
BHLHE40	rs1104976	C	0.17	0.1646	A	0.1252	0.7235	1.04
BHLHE40	rs2271566	T	0.1599	0.1543	C	0.1385	0.7098	1.043
BHLHE40	rs13076468	C	0.1621	0.1542	A	0.2772	0.5986	1.061
BHLHE40	rs6790630	A	0.1604	0.1542	G	0.1702	0.68	1.048
BHLHE40	rs6779816	G	0.1633	0.1559	A	0.2431	0.622	1.057
BHLHE40	rs908078	C	0.1646	0.1599	T	0.09753	0.7548	1.035
BHLHE40	rs34883305	C	0.1559	0.1479	G	0.3039	0.5815	1.065
BHLHE40	rs34870629	T	0.1559	0.1479	G	0.3039	0.5815	1.065
BHLHE40	rs74439275	A	0.1559	0.147	G	0.3758	0.5399	1.072
BHLHE40	rs11130215	G	0.1523	0.1394	A	0.8189	0.3655	1.109
BHLHE40	rs3750275	G	0.1523	0.1394	A	0.8189	0.3655	1.109
BHLHE40	rs35397660	C	0.1531	0.1326	T	2.042	0.153	1.182
BHLHE40	rs11920786	T	0.165	0.1428	G	2.337	0.1263	1.186
BHLHE40	rs11918262	T	0.156	0.1301	C	3.422	0.06435	1.237
BHLHE40	rs9311444	C	0.1575	0.1321	G	3.181	0.07452	1.228
BHLHE40	rs2137946	A	0.3809	0.3929	G	0.3613	0.5478	0.9506
BHLHE40	rs2137947	C	0.3845	0.3941	T	0.2315	0.6304	0.9605
BHLHE40	rs2056039	C	0.4114	0.4277	T	0.6301	0.4273	0.9354
BHLHE40	rs2292586	G	0.4124	0.4277	A	0.5507	0.458	0.9394
BHLHE40	rs9867094	C	0.3985	0.4044	T	0.08579	0.7696	0.9755
BHLHE40	rs9311445	C	0.3919	0.4087	A	0.7028	0.4018	0.9324
BHLHE40	rs74778621	G	0.01372	0.01194	C	0.1531	0.6956	1.151
BHLHE40	rs6442927	G	0.3909	0.4089	C	0.79	0.3741	0.9275
REL	rs842634	G	0.131	0.1062	C	3.612	0.05737	1.269
REL	rs189410431	A	0.01741	0.02028	G	0.2552	0.6134	0.856
REL	rs13420509	C	0.02463	0.0207	T	0.4334	0.5103	1.194
REL	rs2564115	G	0.0925	0.07453	A	2.612	0.1061	1.266
REL	rs10169898	G	0.13	0.1047	A	3.819	0.05067	1.278
REL	rs71420378	T	0.02463	0.02069	A	0.4378	0.5082	1.195
REL	rs10203477	T	0.03808	0.03029	A	1.164	0.2806	1.267
REL	rs2564116	T	0.0925	0.07453	C	2.612	0.1061	1.266
REL	rs10186467	T	0.13	0.1047	C	3.819	0.05067	1.278
REL	rs842650	T	0.0925	0.0746	A	2.591	0.1075	1.264
REL	rs6545835	T	0.02463	0.02069	G	0.4378	0.5082	1.195
REL	rs842649	G	0.09352	0.07522	A	2.692	0.1009	1.268
REL	rs10208155	G	0.02463	0.02069	T	0.4378	0.5082	1.195
REL	rs13422089	G	0.02481	0.02118	C	0.3622	0.5473	1.176
REL	rs842648	G	0.09352	0.07522	A	2.692	0.1009	1.268
REL	rs12713428	C	0.02463	0.02069	A	0.4378	0.5082	1.195
REL	rs10185028	G	0.02469	0.0207	A	0.4458	0.5043	1.197
REL	rs842647	A	0.1322	0.105	G	4.402	0.03589	1.299
REL	rs842643	A	0.08625	0.07004	C	2.258	0.1329	1.253
REL	rs6545836	A	0.02463	0.02069	G	0.4378	0.5082	1.195
REL	rs13406503	G	0.02463	0.0207	A	0.4334	0.5103	1.194
REL	rs842620	T	0.09045	0.07168	A	2.927	0.08709	1.288
REL	rs10193964	G	0.02586	0.02069	A	0.7431	0.3887	1.257
REL	rs6707682	A	0.02463	0.02069	G	0.4378	0.5082	1.195
REL	rs2115592	C	0.1294	0.1045	T	3.692	0.05468	1.273
REL	rs842621	T	0.09148	0.0744	C	2.367	0.1239	1.253
REL	rs13027883	C	0.02586	0.02069	G	0.7431	0.3887	1.257
REL	rs9752570	A	0.02463	0.02069	T	0.4378	0.5082	1.195
REL	rs7604989	G	0.02586	0.0207	A	0.7372	0.3906	1.256
REL	rs72807480	C	0.02586	0.0207	A	0.7372	0.3906	1.256
REL	rs842616	C	0.09273	0.07699	A	1.961	0.1614	1.225
REL	rs842617	G	0.09343	0.07843	A	1.744	0.1867	1.211
REL	rs10193310	A	0.02469	0.02122	G	0.332	0.5645	1.168
REL	rs9309331	C	0.02593	0.02122	G	0.6015	0.438	1.228
REL	rs842618	T	0.143	0.114	C	4.613	0.03173	1.297
REL	rs842619	G	0.09259	0.07438	A	2.716	0.09936	1.27
REL	2:61149749	C	0.01119	0.01019	T	0.05826	0.8093	1.1
REL	2:61149757	C	0.01119	0.01019	T	0.05826	0.8093	1.1
REL	rs36047498	T	0.1007	0.08033	A	3.186	0.07427	1.282
REL	rs3732179	C	0.1388	0.1106	T	4.58	0.03235	1.296
REL	2:61154862	C	0.01119	0.01019	T	0.05826	0.8093	1.1
REL	rs13033143	A	0.05955	0.05198	G	0.6678	0.4138	1.155
REL	rs1594108	C	0.101	0.08033	A	3.256	0.07115	1.286
REL	rs67766926	G	0.06064	0.0537	C	0.5485	0.4589	1.138
REL	rs6726160	G	0.07494	0.06234	T	1.553	0.2127	1.219
REL	rs11682126	T	0.1034	0.08253	C	3.263	0.07084	1.283
REL	rs72887256	A	0.1012	0.07996	G	3.455	0.06307	1.296
REL	rs72887257	C	0.1012	0.07996	G	3.455	0.06307	1.296
REL	rs12713430	G	0.1781	0.1462	A	4.685	0.03043	1.266
REL	rs72889020	C	0.1032	0.08209	A	3.34	0.0676	1.287
REL	rs1053862	G	0.07512	0.06388	A	1.213	0.2708	1.19
REL	rs1206	T	0.07389	0.06371	G	1.001	0.317	1.173
REL	rs6706689	G	0.07617	0.06514	A	1.149	0.2838	1.183
REL	rs185536455	G	0.01474	0.008385	A	2.429	0.1191	1.77
REL	rs11125859	T	0.07178	0.06426	G	0.5452	0.4603	1.126
REL	rs10209620	T	0.05955	0.05389	C	0.3649	0.5458	1.112
REL	rs12479056	C	0.1757	0.1498	T	3.033	0.08158	1.209
REL	rs2278300	G	0.1757	0.1488	T	3.288	0.06978	1.219
REL	rs10208137	A	0.05707	0.05027	G	0.5567	0.4556	1.144
REL	rs10208309	G	0.05831	0.04991	C	0.8471	0.3574	1.179
REL	rs192392878	C	0.03218	0.03089	A	0.0326	0.8567	1.043
CNBP	rs4452346	C	0.0258	0.0132	T	5.849	0.01559	1.979
CNBP	rs1482409	C	0.1198	0.1163	T	0.06765	0.7948	1.033
CNBP	rs4927936	C	0.1444	0.1291	A	1.222	0.269	1.139
CNBP	rs4927905	T	0.0258	0.0132	C	5.849	0.01559	1.979
CNBP	rs2046259	A	0.0258	0.0132	G	5.849	0.01559	1.979
CNBP	rs9875392	G	0.1457	0.1313	A	1.064	0.3022	1.129
CNBP	rs12633752	A	0.1437	0.1299	G	0.9863	0.3206	1.124
CNBP	rs6792159	A	0.0258	0.0132	G	5.849	0.01559	1.979
CNBP	rs4303883	G	0.145	0.1313	A	0.9658	0.3257	1.122
CNBP	rs7638827	A	0.0258	0.0132	G	5.849	0.01559	1.979
CNBP	rs73212431	G	0.06683	0.04996	C	3.287	0.06983	1.362
CNBP	rs1384313	C	0.145	0.1308	T	1.031	0.31	1.126
CNBP	rs77185261	A	0.1437	0.1299	T	0.9863	0.3206	1.124
CNBP	rs112105496	C	0.0258	0.0132	A	5.849	0.01559	1.979
CNBP	rs1871922	G	0.4726	0.4916	T	0.8541	0.3554	0.9267
CNBP	rs112850092	G	0.0258	0.0132	A	5.849	0.01559	1.979
CNBP	rs7622405	T	0.1185	0.1166	C	0.02106	0.8846	1.019
CNBP	rs112603063	A	0.1437	0.1301	C	0.9693	0.3249	1.123
CNBP	rs7629099	C	0.145	0.1314	T	0.9489	0.33	1.121
CNBP	rs193247086	C	0.0258	0.01229	G	7.015	0.008082	2.128
CNBP	rs4927908	T	0.15	0.1358	C	0.9826	0.3215	1.123
CNBP	3:128909510	G	0.0258	0.01229	C	7.015	0.008082	2.128
CNBP	rs112086117	A	0.0258	0.0132	G	5.849	0.01559	1.979
CNBP	rs60920976	T	0.1179	0.1159	A	0.02513	0.874	1.02
CNBP	rs9812065	A	0.1185	0.1151	G	0.06443	0.7996	1.033
CNBP	rs58823170	T	0.1437	0.1305	A	0.9062	0.3411	1.119
