## Supplementary material for "CNBP, REL, and BHLHE40 variants are associated with IL-12 and IL-10 responses and tuberculosis risk": Table E4

### Sheet: Table E4
Gene	SNP	A1	A2	F_case	F_control	CHISQ	Allelic P	OR
BHLHE40	rs138637663	T	C	0.108	0.1057	0.08042	0.7767	1.025
BHLHE40	rs141832757	A	T	0.1548	0.1564	0.0282	0.8666	0.9875
BHLHE40	rs75451131	A	G	0.1548	0.1566	0.03368	0.8544	0.9864
BHLHE40	rs75051580	C	T	0.1548	0.1569	0.04496	0.8321	0.9843
BHLHE40	rs74703164	C	G	0.1546	0.1556	0.01171	0.9138	0.9919
BHLHE40	rs145599343	C	T	0.1556	0.1569	0.01764	0.8943	0.9901
BHLHE40	rs143575498	G	A	0.1556	0.1569	0.01764	0.8943	0.9901
BHLHE40	rs10440149	T	G	0.0867	0.09563	1.361	0.2433	0.8977
BHLHE40	rs6442925	T	C	0.08929	0.09746	1.119	0.2902	0.9079
BHLHE40	rs7649486	T	C	0.1552	0.1544	0.005567	0.9405	1.006
BHLHE40	rs4108194	G	A	0.1558	0.1572	0.01866	0.8913	0.9899
BHLHE40	rs1588794	C	T	0.2519	0.2605	0.5478	0.4592	0.9559
BHLHE40	rs147316977	G	A	0.0211	0.02629	1.659	0.1977	0.798
BHLHE40	rs6776591	T	A	0.1592	0.1586	0.003342	0.9539	1.004
BHLHE40	rs867893	T	G	0.1555	0.16	0.2057	0.6501	0.9672
BHLHE40	rs2249436	T	C	0.1349	0.149	2.24	0.1345	0.8904
BHLHE40	rs1110261	A	G	0.1418	0.1464	0.2354	0.6276	0.9639
BHLHE40	rs1104976	C	A	0.1621	0.1636	0.02214	0.8817	0.9892
BHLHE40	rs2271566	T	C	0.152	0.1564	0.2029	0.6524	0.9669
BHLHE40	rs190126615	G	C	0.0214	0.02629	1.462	0.2265	0.8097
BHLHE40	rs13076468	C	A	0.1555	0.1566	0.01111	0.916	0.9922
BHLHE40	rs6790630	A	G	0.1522	0.1559	0.1459	0.7025	0.972
BHLHE40	rs6779816	G	A	0.1576	0.1575	0.0003174	0.9858	1.001
BHLHE40	rs908078	C	T	0.1603	0.1594	0.00794	0.929	1.006
BHLHE40	rs34883305	C	G	0.1431	0.1473	0.1945	0.6592	0.9672
BHLHE40	rs34870629	T	G	0.1431	0.1473	0.1945	0.6592	0.9672
BHLHE40	rs74439275	A	G	0.1412	0.1454	0.2037	0.6518	0.9662
BHLHE40	rs11130215	G	A	0.1408	0.1386	0.05558	0.8136	1.018
BHLHE40	rs3750275	G	A	0.1401	0.1388	0.02063	0.8858	1.011
BHLHE40	rs35397660	C	T	0.1344	0.1325	0.04334	0.8351	1.017
BHLHE40	rs11920786	T	G	0.1378	0.1425	0.26	0.6101	0.9617
BHLHE40	rs11918262	T	C	0.117	0.129	1.903	0.1677	0.8945
BHLHE40	rs9311444	C	G	0.1156	0.1299	2.679	0.1017	0.8752
BHLHE40	rs2137946	A	G	0.3856	0.3923	0.2673	0.6051	0.9721
BHLHE40	rs2137947	C	T	0.3874	0.3923	0.1431	0.7053	0.9796
BHLHE40	rs2056039	C	T	0.4172	0.4276	0.6121	0.434	0.9581
BHLHE40	rs2292586	G	A	0.4174	0.4279	0.6197	0.4311	0.9579
BHLHE40	rs368706971	T	G	0.01168	0.007968	1.941	0.1636	1.471
BHLHE40	rs73807416	C	T	0.01327	0.01427	0.1055	0.7453	0.9284
BHLHE40	rs9867094	C	T	0.3967	0.4056	0.4494	0.5026	0.9639
BHLHE40	rs9311445	C	A	0.3949	0.4065	0.8033	0.3701	0.9525
BHLHE40	rs74778621	G	C	0.01293	0.01267	0.007833	0.9295	1.021
BHLHE40	rs6442927	G	C	0.3949	0.4075	0.9305	0.3347	0.9487
REL	rs842634	G	C	0.1206	0.1084	2.233	0.1351	1.128
REL	rs189410431	A	G	0.01646	0.01909	0.6245	0.4294	0.8597
REL	rs13420509	C	T	0.02567	0.02017	2.042	0.153	1.279
REL	rs77716073	G	C	0.01562	0.01077	2.679	0.1017	1.457
REL	rs2564115	G	A	0.08287	0.07741	0.6183	0.4317	1.077
REL	rs10169898	G	A	0.1188	0.1074	1.963	0.1612	1.12
REL	rs116133196	A	G	0.01562	0.01077	2.679	0.1017	1.457
REL	rs71420378	T	A	0.02586	0.02017	2.18	0.1398	1.289
REL	rs10179897	A	G	0.02586	0.02017	2.18	0.1398	1.289
REL	rs10203477	T	A	0.03526	0.03009	1.293	0.2555	1.178
REL	rs2564116	T	C	0.08312	0.07741	0.6751	0.4113	1.08
REL	rs10186467	T	C	0.1188	0.1074	1.963	0.1612	1.12
REL	rs842650	T	A	0.08312	0.07741	0.6751	0.4113	1.08
REL	rs6545835	T	G	0.02564	0.02017	2.025	0.1547	1.278
REL	rs842649	G	A	0.08479	0.07842	0.828	0.3629	1.089
REL	rs10208155	G	T	0.02587	0.02017	2.189	0.139	1.29
REL	rs13422089	G	C	0.02578	0.02021	2.091	0.1482	1.283
REL	rs842648	G	A	0.08479	0.07842	0.828	0.3629	1.089
REL	rs12713428	C	A	0.02612	0.02057	2.05	0.1522	1.277
REL	rs10185028	G	A	0.02586	0.02057	1.876	0.1708	1.264
REL	rs842647	A	G	0.1206	0.1084	2.243	0.1342	1.128
REL	2:61122156	G	T	0.01563	0.0116	1.806	0.1789	1.353
REL	rs842643	A	C	0.07825	0.07371	0.4509	0.5019	1.067
REL	rs6545836	A	G	0.02586	0.02017	2.18	0.1398	1.289
REL	rs13406503	G	A	0.02586	0.02017	2.18	0.1398	1.289
REL	rs842620	T	A	0.0825	0.07594	0.9004	0.3427	1.094
REL	rs10193964	G	A	0.02589	0.02019	2.184	0.1395	1.29
REL	rs6707682	A	G	0.02586	0.02057	1.876	0.1708	1.264
REL	rs2115592	C	T	0.1194	0.107	2.337	0.1263	1.132
REL	rs842621	T	C	0.08387	0.07735	0.8777	0.3488	1.092
REL	rs13027883	C	G	0.02586	0.02057	1.876	0.1708	1.264
REL	rs9752570	A	T	0.02586	0.02057	1.876	0.1708	1.264
REL	rs7604989	G	A	0.02586	0.02017	2.18	0.1398	1.289
REL	rs72807480	C	A	0.02586	0.02059	1.863	0.1723	1.263
REL	rs842616	C	A	0.08558	0.07968	0.7029	0.4018	1.081
REL	rs842617	G	A	0.08634	0.08046	0.6882	0.4068	1.08
REL	rs10193310	A	G	0.02646	0.02108	1.883	0.17	1.262
REL	rs9309331	C	G	0.02646	0.02108	1.883	0.17	1.262
REL	rs842618	T	C	0.1282	0.1155	2.29	0.1302	1.126
REL	rs842619	G	A	0.08292	0.07765	0.5795	0.4465	1.074
REL	2:61149749	C	T	0.01385	0.01036	1.526	0.2167	1.342
REL	2:61149757	C	T	0.01385	0.01036	1.526	0.2167	1.342
REL	rs36047498	T	A	0.08974	0.08267	0.9796	0.3223	1.094
REL	rs3732179	C	T	0.1259	0.1127	2.526	0.112	1.133
REL	2:61154862	C	T	0.01385	0.01036	1.526	0.2167	1.342
REL	rs13033143	A	G	0.05589	0.05075	0.802	0.3705	1.107
REL	rs1594108	C	A	0.09008	0.08267	1.072	0.3005	1.098
REL	rs67766926	G	C	0.0561	0.05226	0.446	0.5043	1.078
REL	rs6726160	G	T	0.067	0.06171	0.7167	0.3972	1.092
REL	rs11682126	T	C	0.09176	0.08432	1.063	0.3025	1.097
REL	rs72887256	A	G	0.09053	0.08267	1.203	0.2728	1.104
REL	rs72887257	C	G	0.09053	0.08267	1.203	0.2728	1.104
REL	rs12713430	G	A	0.1599	0.1479	1.695	0.193	1.096
REL	rs72889020	C	A	0.09236	0.08426	1.26	0.2616	1.106
REL	rs1053862	G	A	0.06752	0.0631	0.4952	0.4816	1.075
REL	rs1206	T	G	0.06752	0.06265	0.6019	0.4379	1.083
REL	rs6706689	G	A	0.06805	0.06423	0.3637	0.5465	1.064
REL	rs11125859	T	G	0.06649	0.06349	0.2278	0.6331	1.051
REL	rs10209620	T	C	0.05622	0.05353	0.215	0.6429	1.053
REL	rs12479056	C	T	0.1616	0.1508	1.355	0.2444	1.085
REL	rs2278300	G	T	0.1612	0.1503	1.404	0.236	1.087
REL	rs10208137	A	G	0.05594	0.05207	0.4519	0.5014	1.079
REL	rs10208309	G	C	0.05602	0.05246	0.38	0.5376	1.072
REL	rs10174032	G	T	0.02587	0.02176	1.115	0.2911	1.194
REL	rs10176601	C	T	0.02638	0.02181	1.354	0.2447	1.215
REL	rs192392878	C	A	0.02953	0.03063	0.06447	0.7996	0.963
CNBP	rs4452346	C	T	0.01724	0.01346	1.433	0.2313	1.286
CNBP	rs1482409	C	T	0.1222	0.1175	0.3299	0.5657	1.046
CNBP	rs4927936	C	A	0.1379	0.131	0.6477	0.4209	1.062
CNBP	rs4927905	T	C	0.01725	0.01345	1.448	0.2289	1.288
CNBP	rs2046259	A	G	0.01724	0.01345	1.442	0.2298	1.287
CNBP	rs9875392	G	A	0.141	0.1325	0.9495	0.3299	1.075
CNBP	rs12633752	A	G	0.1389	0.1313	0.7632	0.3823	1.067
CNBP	rs6792159	A	G	0.01749	0.01345	1.62	0.2031	1.306
CNBP	rs4303883	G	A	0.1411	0.1325	0.9735	0.3238	1.076
CNBP	rs7638827	A	G	0.0175	0.01345	1.626	0.2023	1.306
CNBP	rs1384313	C	T	0.1405	0.1326	0.8077	0.3688	1.069
CNBP	rs77185261	A	T	0.1397	0.1314	0.9077	0.3407	1.073
CNBP	rs112105496	C	A	0.0175	0.01345	1.626	0.2023	1.306
CNBP	rs1871922	G	T	0.4725	0.4896	1.795	0.1804	0.9339
CNBP	rs112850092	G	A	0.0175	0.01345	1.626	0.2023	1.306
CNBP	rs7622405	T	C	0.1228	0.1189	0.2148	0.643	1.037
CNBP	rs112603063	A	C	0.1398	0.1315	0.8989	0.3431	1.073
CNBP	rs7629099	C	T	0.141	0.1327	0.9018	0.3423	1.073
CNBP	rs193247086	C	G	0.01579	0.0111	2.473	0.1158	1.429
CNBP	rs4927908	T	C	0.1484	0.1373	1.512	0.2188	1.095
CNBP	3:128909510	G	C	0.01579	0.0111	2.473	0.1158	1.429
CNBP	rs112086117	A	G	0.0175	0.01345	1.626	0.2023	1.306
CNBP	rs60920976	T	A	0.1225	0.1181	0.2847	0.5937	1.043
CNBP	rs9812065	A	G	0.1237	0.1172	0.6091	0.4351	1.063
CNBP	rs58823170	T	A	0.1401	0.1319	0.8794	0.3484	1.072
