## Supplementary material for "CNBP, REL, and BHLHE40 variants are associated with IL-12 and IL-10 responses and tuberculosis risk": Table E5

### Sheet: Table E5
Gene	SNP	A1	A2	F_case	F_control	CHISQ	Allelic P	OR
BHLHE40	rs11130215	C	T	0.34	0.45	10.2	0.0014046	0.64
BHLHE40	rs7652330	T	G	0.12	0.19	6.53	0.010581	0.61
BHLHE40	rs7640124	C	A	0.22	0.15	7.78	0.0052716	1.61
BHLHE40	rs6777136	A	G	0.24	0.27	1.16	0.281548	0.84
BHLHE40	rs7628494	A	G	0.37	0.4	0.97	0.324049	0.87
BHLHE40	rs728389	C	T	0.31	0.28	1.25	0.263011	1.18
BHLHE40	rs7638383	G	A	0.42	0.39	0.96	0.327743	1.14
BHLHE40	rs6808127	A	C	0.48	0.45	1.19	0.275046	1.16
BHLHE40	rs56655894	A	C	0.08	0.11	1.12	0.290145	0.78
BHLHE40	rs17041758	C	T	0.18	0.2	0.72	0.394811	0.86
BHLHE40	rs116013236	C	T	0.15	0.18	1.43	0.231341	0.81
BHLHE40	rs6442917	C	A	0.11	0.09	1.94	0.162595	1.36
BHLHE40	rs17041781	A	G	0.06	0.08	1.67	0.196581	0.71
BHLHE40	rs9836120	A	G	0.33	0.34	0.13	0.714372	0.94
BHLHE40	rs17041710	T	C	0.31	0.31	0.003	0.950069	0.99
BHLHE40	rs11922612	G	T	0.07	0.09	1.12	0.29021	0.77
BHLHE40	rs78320636	T	C	0.09	0.09	0.04	0.84404	0.96
BHLHE40	rs1955179	C	T	0.46	0.46	0.03	0.871842	0.98
BHLHE40	rs4496464	G	A	0.39	0.31	0.42	0.516549	0.91
BHLHE40	rs13085159	G	A	0.46	0.47	0.12	0.727878	0.95
BHLHE40	rs7635516	T	C	0.27	0.25	0.27	0.597415	1.08
BHLHE40	rs4561813	C	G	0.42	0.43	0.03	0.854024	0.97
BHLHE40	rs1514453	C	T	0.24	0.25	0.34	0.554893	0.91
BHLHE40	rs13092419	C	T	0.28	0.27	0.11	0.741758	1.05
CNBP	rs4303883	G	A	0.43	0.53	8.65	0.003	0.67
CNBP	rs12633752	G	A	0.21	0.2	0.24	0.617295	1.09
REL	rs34695944	T	C	0.09	0.1	0.58	0.447552	0.84
REL	rs13031237	G	T	0.1	0.1	0	0.95137	0.99
